# Activation Metrics for Structural Connectivity Recruitment in Deep Brain Stimulation

**DOI:** 10.1101/2025.01.16.25320420

**Authors:** Konstantin Butenko, Jan Roediger, Bassam Al-Fatly, Ningfei Li, Till A. Dembek, Gan Yifei, Zhu Guan-Yu, Zhang Jianguo, Andrea A. Kühn, Andreas Horn

## Abstract

Comparatively high excitability of myelinated fibers suggests that they represent a major mediator of deep brain stimulation effects. Such effects can be modeled using different levels of abstraction, ranging from simple electric field estimates to complex multicompartment axon models. In this study, we explore three approaches to estimate axonal activation: electric field magnitudes, electric field projections and (probabilistic) pathway activation modeling. Our aim is to describe these approaches and also illustrate their relevance. For that, we apply them to a clinical dataset of 15 Parkinson’s disease patients, who were stimulated in the subthalamic nucleus in bipolar mode. To make these approaches accessible for the community, necessary modeling and statistical processing was implemented in the openly available Lead-DBS toolbox.
