## Supplementary Table S1 for "Activation Metrics for Structural Connectivity Recruitment in Deep Brain Stimulation"

### Sheet: Sheet1
	Demographics			UPDRS-III			Stimulation Parameters
								Right				Left
Label	Age Range	Sex	Disease Duration	Med-Off Stim-Off	Med-Off Stim-On	%-Improvement	Lead Model	Contacts	Voltage（V）	PW（us）	Freq（Hz）	Contacts	Voltage（V）	PW（us）	Freq（Hz）
Sub-1	60-65	M	14	36	16	55.6	Medtronic 3389	0-1+	4.5	90	130	8-9+	3.5	90	130
Sub-2	60-65	M	10	55	36	34.5	Medtronic 3389	1+2-	5	90	70	9-10+	4.6	90	70
Sub-3	50-55	F	9	38	18	52.6	Medtronic 3389	2+3-	1.8	60	130	10-11+	2.2	60	130
Sub-4	45-50	M	7	70	26	62.9	Medtronic 3389	1+2-3-	4.7	80	95	9+10-11-	4.1	80	95
Sub-5	45-50	M	-	55	32	41.8	Medtronic 3389	2+3-	2	60	125	10+11-	8.3	60	125
Sub-6	65-70	M	8	25	16	36	PINS Medical L301	2+3-	1.8	60	105	7+6-	2	60	105
Sub-7	65-70	M	16	24	19	20.8	Medtronic 3389	1+2-	1.6	60	130	8+9-	1.6	60	130
Sub-8	60-65	M	9	35	12	65.7	Medtronic 3389	1+2	1.6	60	130	9+10-	0.5	60	130
Sub-9	60-65	M	6	29	25	13.8	Medtronic 3389	1+2-	2.8	80	160	9+10-	2.6	80	160
Sub-10	60-65	M	6	33	13	43.9	Medtronic 3389	1+2-	2.5	60	130	8+9-	2	60	130
Sub-11	60-65	M	8	14	6	45	Medtronic 3387	1+2-	1.7	60	135	9+10-	0.7	60	135
Sub-12	60-65	F	9	25	8	68	Medtronic 3389	2+3-	2.5	70	130	8+9-	2.2	70	130
Sub-13	60-65	M	14	26	22	15.4	Medtronic 3389	2+3-	2	60	145	8+9-	2.7	70	145
Sub-14	70-75	F	10	33	22	33.3	Medtronic 3389	2+3-	2.3	70	90	9+10-	2.3	70	90
Sub-15	65-70	M	7	15	9	40	Medtronic 3389	0+1-	2.3	70	130	8+9-	2.3	60	130
